# How much unplanned hospital activity is for people in their last year of life and how did the Covid-19 pandemic impact this? A 10-year population study for England (2014-2023)

**DOI:** 10.64898/2026.10.23.26366298

**Authors:** Joanna M Davies, Julia Verne, Thomas Bolton, Jadene Lewis, Rachel L Chambers, Anna E Bone, Katherine E Sleeman, the CVD-COVID-UK/COVID-IMPACT Consortium

## Abstract

**Objectives:** The aim of this study is to investigate the impact of the Covid-19 pandemic on the proportion of unplanned hospital use that is for people in their last year of life in England, and to examine changes over time from 2014 to 2023.

**Design:** A whole population study using secondary analysis of linked routinely collected health data.

**Setting:** England between 1^st^ January 2014 and 31^st^ December 2023.

**Participants:** Adults aged 18+ years using unplanned hospital care.

**Main outcome measures:** Unplanned hospital activity for people in their last year of life.

**Results:** Between 2014-2023, Emergency Department (ED) visits for people in their last year of life increased from 900,295 (6.2% of total) to 1,089,365 (6.1% of total); ambulance conveyances to the ED increased from 696,395 (17.3% of total) to 769,545 (19.5% of total); unplanned hospital admissions increased from 835,960 (18.0% of total) to 889,920 (16.4% of total); and unplanned hospital bed days increased from 11,180,815 (29.2% of total) to 11,491,915 (28.2% of total).

The Covid-19 pandemic was associated with an increase in the proportion of unplanned hospital admissions that were for people in their last year of life, with the largest increase observed among people living in more deprived areas (after adjusting for age and sex).

**Conclusions:** These findings show that people in their last year of life account for a substantial proportion of demand for acute hospital and ambulance services. The changes observed during the Covid-19 pandemic underscore the need to consider end-of-life care needs when planning and delivering acute hospital services during periods of exceptional pressure. Improving the quality and coordination of end-of-life care across hospital and community care services should be a key consideration in efforts to meet the needs of an ageing population while managing pressures on the health system.

**What is already known on the topic?:**

- For people in their last year of life, unplanned hospital use is common and increases in the months before death.
- Very little is known about how the proportion of unplanned hospital use for people who are in their last year of life has changed over time and in response to the Covid-19 pandemic.

**What this study adds:**

- Approximately one-third of unplanned hospital bed days are for people in their last year of life indicating that care of the dying is a core activity for hospitals.
- The increase in the proportion of unplanned hospital admissions that were for people in their last year of life during the Covid-19 pandemic, highlights the need to consider end-of-life care needs when planning services during periods of exceptional pressure.
