## supplementary file 1 for "How much unplanned hospital activity is for people in their last year of life and how did the Covid-19 pandemic impact this? A 10-year population study for England (2014-2023)"

### Sheet: 1.ED visits
Quarterly count and proportion of Emergency Department visits (overall, in-hours and out-of-hours) that were for people in the last year (lyol) of life in England between 2014 and 2023
	overall			in-hours			out-of-hours
	lyol	total	%overall	lyol	total	%in-hours	lyol	total	%out-of-hours
2014_1	217090	3411500	0.0636	91625	1539205	0.0595	125465	1872295	0.067
2014_2	220585	3721190	0.0593	87285	1580830	0.0552	133300	2140365	0.0623
2014_3	221590	3790145	0.0585	91505	1688825	0.0542	130085	2101320	0.0619
2014_4	241030	3629195	0.0664	98955	1614650	0.0613	142075	2014545	0.0705
2015_1	232800	3467870	0.0671	97265	1564530	0.0622	135530	1903340	0.0712
2015_2	225025	3802675	0.0592	89695	1621475	0.0553	135330	2181205	0.062
2015_3	225175	3906055	0.0576	93830	1752100	0.0536	131345	2153950	0.061
2015_4	239220	3768640	0.0635	98610	1694450	0.0582	140610	2074190	0.0678
2016_1	253235	3891780	0.0651	102345	1718850	0.0595	150890	2172935	0.0694
2016_2	241715	3992840	0.0605	99235	1774570	0.0559	142480	2218275	0.0642
2016_3	243505	4172710	0.0584	103035	1897240	0.0543	140475	2275470	0.0617
2016_4	262520	3949140	0.0665	107060	1769685	0.0605	155460	2179455	0.0713
2017_1	256530	3801690	0.0675	108265	1760265	0.0615	148265	2041425	0.0726
2017_2	251530	4089685	0.0615	100100	1773645	0.0564	151430	2316035	0.0654
2017_3	252140	4163820	0.0606	104725	1878385	0.0558	147415	2285435	0.0645
2017_4	271110	4019350	0.0675	110670	1812095	0.0611	160440	2207250	0.0727
2018_1	265725	3949520	0.0673	112195	1825200	0.0615	153525	2124320	0.0723
2018_2	249115	4260195	0.0585	102195	1893615	0.054	146920	2366580	0.0621
2018_3	252185	4383560	0.0575	106250	1995650	0.0532	145935	2387910	0.0611
2018_4	261045	4144810	0.063	111195	1921190	0.0579	149850	2223620	0.0674
2019_1	262815	4145895	0.0634	113295	1940445	0.0584	149520	2205450	0.0678
2019_2	277125	4306770	0.0643	113785	1904980	0.0597	163335	2401790	0.068
2019_3	281765	4492150	0.0627	121740	2082240	0.0585	160025	2409910	0.0664
2019_4	300985	4309120	0.0698	128680	2005100	0.0642	172305	2304020	0.0748
2020_1	292325	3867690	0.0756	127305	1802470	0.0706	165025	2065220	0.0799
2020_2	237125	2823690	0.084	98545	1235690	0.0797	138585	1588000	0.0873
2020_3	259325	3752285	0.0691	113720	1734090	0.0656	145600	2018190	0.0721
2020_4	283825	3377610	0.084	120855	1563635	0.0773	162970	1813975	0.0898
2021_1	263545	3174340	0.083	114760	1474610	0.0778	148785	1699730	0.0875
2021_2	266730	4225595	0.0631	111810	1899195	0.0589	154920	2326400	0.0666
2021_3	278125	4418845	0.0629	122655	2080525	0.059	155475	2338325	0.0665
2021_4	283265	4036460	0.0702	124660	1909230	0.0653	158605	2127230	0.0746
2022_1	275100	3928635	0.07	123410	1886390	0.0654	151695	2042250	0.0743
2022_2	279545	4238160	0.066	119390	1929590	0.0619	160155	2308570	0.0694
2022_3	277140	4252610	0.0652	124805	2028140	0.0615	152340	2224470	0.0685
2022_4	288160	4230810	0.0681	126455	2016565	0.0627	161705	2214250	0.073
2023_1	265540	4072975	0.0652	122085	2007600	0.0608	143460	2065375	0.0695
2023_2	268025	4508730	0.0594	114040	2069250	0.0551	153985	2439480	0.0631
2023_3	271720	4702830	0.0578	121400	2244935	0.0541	150320	2457895	0.0612
2023_4	284080	4577840	0.0621	124030	2187550	0.0567	160050	2390290	0.067

### Sheet: 2.ambulance conveyance to ED
Quarterly count and proportion of ambulance conveyances to the Emergency Department that were for people in the last year of life (lyol) in England between 2014 and 2023
	lyol	total	% lyol
2014_1	170765	1000790	0.171
2014_2	169025	1004480	0.168
2014_3	168910	998350	0.169
2014_4	188235	1033835	0.182
2015_1	183310	995980	0.184
2015_2	170140	1001260	0.17
2015_3	169885	1017435	0.167
2015_4	183660	1044255	0.176
2016_1	194510	1064065	0.183
2016_2	181870	1054590	0.172
2016_3	181410	1067525	0.17
2016_4	201035	1093220	0.184
2017_1	196035	1057370	0.185
2017_2	186135	1052875	0.177
2017_3	185140	1051825	0.176
2017_4	205170	1090165	0.188
2018_1	200545	1061980	0.189
2018_2	180870	1058700	0.171
2018_3	182600	1079315	0.169
2018_4	195750	1098195	0.178
2019_1	198135	1095515	0.181
2019_2	196360	1053545	0.186
2019_3	199005	1063695	0.187
2019_4	219315	1101905	0.199
2020_1	216965	1032765	0.21
2020_2	182920	906590	0.202
2020_3	191975	1052365	0.182
2020_4	216445	1046395	0.207
2021_1	203685	1030835	0.198
2021_2	190320	1086000	0.175
2021_3	192490	1019985	0.189
2021_4	193010	934850	0.206
2022_1	157560	762120	0.207
2022_2	199685	975150	0.205
2022_3	195340	951305	0.205
2022_4	205115	929640	0.221
2023_1	190985	932430	0.205
2023_2	187820	988145	0.19
2023_3	188370	1010350	0.186
2023_4	202370	1011680	0.2

### Sheet: 3.unplanned admissions
Quarterly count and proportion of unplanned hospital admissions that were for people in the last year of life (lyol) in England between 2014 and 2023
	lyol	total	%lyol
2014_1	202380	1133805	0.178
2014_2	204320	1157685	0.176
2014_3	206560	1163330	0.178
2014_4	222700	1178995	0.189
2015_1	215360	1143085	0.188
2015_2	206625	1168475	0.177
2015_3	207195	1184950	0.175
2015_4	217925	1194920	0.182
2016_1	223365	1204465	0.185
2016_2	212705	1199495	0.177
2016_3	212285	1213115	0.175
2016_4	226945	1216610	0.187
2017_1	223085	1206045	0.185
2017_2	218845	1237605	0.177
2017_3	219135	1252180	0.175
2017_4	235155	1272630	0.185
2018_1	229905	1274100	0.18
2018_2	218200	1309690	0.167
2018_3	219890	1331210	0.165
2018_4	233290	1354100	0.172
2019_1	233990	1356990	0.172
2019_2	238890	1377070	0.173
2019_3	240500	1387295	0.173
2019_4	255605	1402825	0.182
2020_1	247480	1275750	0.194
2020_2	209185	1042175	0.201
2020_3	225680	1266330	0.178
2020_4	244185	1228840	0.199
2021_1	230400	1222135	0.189
2021_2	228460	1378515	0.166
2021_3	229785	1326905	0.173
2021_4	235445	1286880	0.183
2022_1	226965	1249150	0.182
2022_2	224440	1267640	0.177
2022_3	219695	1251990	0.175
2022_4	228590	1279450	0.179
2023_1	217875	1286460	0.169
2023_2	220340	1348250	0.163
2023_3	220715	1387115	0.159
2023_4	230990	1391540	0.166

### Sheet: 4.unplanned bed days
Quarterly count and proportion of unplanned hospital bed days that were for people in the last year of life (lyol) in England between 2014 and 2023
	lyol	total	% lyol
2014_1	2802760	9564640	0.293034
2014_2	2718490	9499840	0.286162
2014_3	2750250	9491460	0.28976
2014_4	2909315	9766235	0.297895
2015_1	2904000	9957115	0.291651
2015_2	2737945	9730925	0.281365
2015_3	2659710	9597060	0.277138
2015_4	2794855	9775710	0.285898
2016_1	2927840	10132420	0.288958
2016_2	2789450	9862765	0.282826
2016_3	2753185	9807940	0.28071
2016_4	2885455	9942555	0.290213
2017_1	2877390	10051815	0.286256
2017_2	2743225	9817765	0.279414
2017_3	2734640	9796050	0.279157
2017_4	2862425	9962625	0.287316
2018_1	2900130	10357430	0.280005
2018_2	2656265	9974955	0.266293
2018_3	2644565	9939630	0.266063
2018_4	2738175	10036950	0.272809
2019_1	2811020	10220220	0.275045
2019_2	2806050	10057200	0.279009
2019_3	2850035	10021205	0.2844
2019_4	3020390	10281755	0.293762
2020_1	3045645	9851695	0.309149
2020_2	2044895	7113480	0.287468
2020_3	2369480	8525625	0.277924
2020_4	2754685	9010380	0.305724
2021_1	2646625	9106555	0.290629
2021_2	2480620	9240175	0.26846
2021_3	2695085	9612865	0.280362
2021_4	2855550	9802465	0.291309
2022_1	2910620	9752630	0.298445
2022_2	2937240	9945240	0.295341
2022_3	2944420	9981560	0.294986
2022_4	3034285	10232145	0.296544
2023_1	2929690	10166545	0.28817
2023_2	2831270	10130590	0.279477
2023_3	2795140	10109110	0.276497
2023_4	2935815	10335540	0.28405

### Sheet: 5.admissions by ICB
Count and proportion of unplanned hospital admissions that were for people in the last year of life (lyol) in England, by ICB, pre during and after the covid-19 pandemic*
	Pre Covid			During Covid			Post Covid
ICB	lyol	total	% lyol	lyol	total	% lyol	lyol	total	% lyol		Note: We provide this data so that ICBs can understand resource use within their area. However, we have not adjusted the proportions for differences in age profiles across ICBs, or other important factors such as deprivation, care home provision, and therefore we caution against using the data to make comparisons across ICBs.	*During pandemic period (1st March 2020 – 31st April 2021); pre-pandemic period (1st March 2018 – 31st April 2019); post-pandemic period (1st March 2022 – 31st April 2023).
Bath and North East Somerset, Swindon and Wiltshire	15025	97560	0.154	14995	86000	0.174	15490	91750	0.169
Bedfordshire, Luton and Milton Keynes	16150	104815	0.154	16375	82430	0.199	16065	98600	0.163
Birmingham and Solihull	25485	186455	0.137	24295	150625	0.161	24100	169420	0.142
Black Country	25285	134600	0.188	25490	120925	0.211	25545	166205	0.154
Bristol, North Somerset and South Gloucestershire	15175	108155	0.14	15510	99290	0.156	16565	110175	0.15
Buckinghamshire, Oxfordshire and Berkshire West	27600	165050	0.167	27605	150970	0.183	27660	162200	0.171
Cambridgeshire and Peterborough	15530	85725	0.181	15995	77010	0.208	16025	79505	0.202
Cheshire and Merseyside	56020	349645	0.16	56725	319895	0.177	52325	303880	0.172
Cornwall and the Isles of Scilly	10790	58425	0.185	10380	49875	0.208	9515	47030	0.202
Coventry and Warwickshire	17990	99655	0.181	19075	103185	0.185	18745	112345	0.167
Derby and Derbyshire	22810	120790	0.189	24240	122340	0.198	24450	129905	0.188
Devon	24245	132325	0.183	24060	127925	0.188	24415	134065	0.182
Dorset	17480	98455	0.178	17515	88080	0.199	17765	89705	0.198
Frimley	11830	80030	0.148	10865	57655	0.188	4755	26775	0.178
Gloucestershire	10820	57470	0.188	10985	63535	0.173	9815	64095	0.153
Greater Manchester	55310	339115	0.163	54975	296690	0.185	53470	305620	0.175
Hampshire and Isle of Wight	33200	189135	0.176	36130	190545	0.19	37625	213005	0.177
Herefordshire and Worcestershire	14720	76615	0.192	15370	72125	0.213	15350	80685	0.19
Hertfordshire and West Essex	25580	147475	0.173	26365	132380	0.199	23310	118710	0.196
Humber and North Yorkshire	36995	183920	0.201	35415	163765	0.216	37310	196090	0.19
Kent and Medway	34915	197300	0.177	36545	191690	0.191	33475	207215	0.162
Lancashire and South Cumbria	35560	193595	0.184	35655	183275	0.195	36190	202895	0.178
Leicester, Leicestershire and Rutland	19410	115595	0.168	19615	104030	0.189	18545	117600	0.158
Lincolnshire	16635	78125	0.213	16050	70080	0.229	15415	77940	0.198
Mid and South Essex	25125	144250	0.174	25825	125895	0.205	23480	125235	0.187
Norfolk and Waveney	22625	113040	0.2	22250	96605	0.23	21895	100705	0.217
North Central London	17720	119265	0.149	17210	95515	0.18	15080	84110	0.179
North East and North Cumbria	70105	382025	0.184	68980	350720	0.197	74775	415220	0.18
North East London	24150	180605	0.134	24045	158785	0.151	21730	143445	0.151
North West London	27665	203935	0.136	28240	177040	0.16	27230	200700	0.136
Northamptonshire	15155	88680	0.171	15240	74455	0.205	16710	87635	0.191
Nottingham and Nottinghamshire	23515	125065	0.188	23995	121900	0.197	23100	125060	0.185
Shropshire, Telford and Wrekin	9795	52975	0.185	9230	46030	0.201	9855	52965	0.186
Somerset	12560	70810	0.177	12085	59730	0.202	12585	64065	0.196
South East London	25000	157690	0.159	24810	146000	0.17	23455	145970	0.161
South West London	21640	142625	0.152	20295	113120	0.179	18805	108185	0.174
South Yorkshire	32235	172225	0.187	31580	160180	0.197	32130	181730	0.177
Staffordshire and Stoke-on-Trent	26330	154810	0.17	26350	129800	0.203	25945	154725	0.168
Suffolk and North East Essex	21245	100290	0.212	20585	91190	0.226	20345	96115	0.212
Surrey Heartlands	18235	102215	0.178	19195	94715	0.203	18040	105740	0.171
Sussex	33380	181390	0.184	33660	168910	0.199	33025	169240	0.195
West Yorkshire	45170	273555	0.165	43080	209530	0.206	42480	222730	0.191
